# Discovering Signature Disease Trajectories in Pancreatic Cancer and Soft-tissue Sarcoma from Longitudinal Patient Records

**DOI:** 10.1101/2025.02.19.25322573

**Authors:** Liwei Wang, Rui Li, Andrew Wen, Qiuhao Lu, Jinlian Wang, Xiaoyang Ruan, Adriana Gamboa, Neha Malik, Christina L. Roland, Matthew H.G. Katz, Heather Lyu, Hongfang Liu

**Affiliations:** McWilliams School of Biomedical Informatics, The University of Texas Health Science Center at Houston, Houston, TX, USA; Department of Surgical Oncology, Division of Surgery, The University of Texas MD Anderson Cancer Center, Houston, TX, USA

## Abstract

Understanding the disease trajectories of specific diseases can provide important clinical insights. In this paper, we aimed to discover signature disease trajectories of 3 rare cancer types: pancreatic cancer, soft tissue sarcoma (STS) of the trunk and extremity (STS-TE), and STS of the abdomen and retroperitoneum (STS-AR), leveraging IQVIA Oncology Electronic Medical Record. We identified significant diagnosis pairs in patients with these cancers through matched cohort sampling, statistical computation, right-tailed binomial hypothesis test, and visualized trajectories up to 3 progressions. Results included 266 significant diagnosis pairs for pancreatic cancer, 130 for STS-TE, and 118 for STS-AR. We further found 44 2-hop (i.e., 2- progression) and 136 3-hop trajectories before pancreatic cancer, 36 2-hop and 37 3-hop trajectories before STS-TE, and 17 2-hop and 5 3-hop trajectories before STS-AR. Meanwhile, we found 54 2-hop and 129 3-hop trajectories following pancreatic cancer, 11 2-hop and 17 3- hop trajectories following STS-TE, 5 2-hop and 0 3-hop trajectories following STS-AR. Systematic validation of discovered trajectories with the UTHealth Electronic Health Records confirmed the feasibility and reliability of our method. Our result suggested that some key clinical features can potentially serve as early markers of rare cancers. This approach is generalizable to other disease types and real-world longitudinal patient records.
