## Supplemental Data 1 for "Discovering Signature Disease Trajectories in Pancreatic Cancer and Soft-tissue Sarcoma from Longitudinal Patient Records"

### Sheet: Sarcoma-Trunk&Extremities
ICD10 Code	Code description
C47	Malignant neoplasm of peripheral nerves and autonomic nerve system. Malignant neoplasm of sympathetic, parasympathetic nerves and ganglion
C47.1	Malignant neoplasm of peripheral nerves of upper limb, including shoulder
C47.2	Malignant neoplasm of peripheral nerves of lower limb, including hip
C47.3	Malignant neoplasm of peripheral nerves of thorax
C47.6	Malignant neoplasm of peripheral nerves of trunk
C47.8	Malignant neoplasm of overlapping lesion of peripheral nerves and autonomic nervous system
C47.9	Malignant neoplasm of peripheral nerves and autonomic nervous system, unspecified
C49	Malignant neoplasm of other connective and soft tissues, malignant neoplasm of blood vessels, malignant neoplasm of bursa, malignant neoplasm of cartilage, malignant neoplasm of fascia, malignant neoplasm of fat, malignant neoplasm of ligament except uterine, malignant neoplasm of lymphatic vessel, malignant neoplasm of muscle, malignant neoplasm of synovia, malignant neoplasm of tendon (sheath)
C49.1	Malignant neoplasm of connective and soft tissue of upper limb including shoulder
C49.2	Malignant neoplasm of connective and soft tissue of lower limb including hip
C49.3	malignant neoplasm of connective and soft tissue of thorax, malignant neoplasm of axilla, malignant neoplasm of diaphragm, malignant neoplasm of great vessels
C49.6	Malignant neoplasm of connective and soft tissue of trunk, unspecified; malignant neoplasm of back NOS
C49.8	Malignant neoplasm of overlapping lesion of connective and soft tissue, malignant neoplasm of connective and soft tissue whose point of origin cannot be classified to any of the categoreis C47-C49.6
C49.9	Malignant neoplasm of connective and soft tissue, unspecified
C50.9	Malignant neoplasm of breast of unspecified site

### Sheet: Sarcoma-Retroperitoneum
ICD10 Code	Code description
C47.4	Malignant neoplasm of peripheral nerves of abdomen
C47.5	Malignant neoplasm of peripheral nerves of pelvis
C48	Malignant neoplasm of retroperitoneum and peritoneum
C48.0	Malignant neoplasm of retroperitoneum
C48.1	Malignant neoplasm of specified area of peritoneum, malignant neoplasm of mesentery, malignant neoplasm of mesocolon, malignant neoplasm of omentum, malignant neoplasm of peritoneum parietal, malignant neoplasm of peritoneum pelvic
C48.2	Malignant neoplasm of peritoneum, unspecified
C48.8	Malignant neoaplsm of overlapping lesion of retroperitoneum and peritoneum
C49.4	Malignant neoaplsm of connective and soft tissue of abdomen, malignant neoplasm of abdominal wall, malignant neoplasm of hypochondrium
C49.5	Malignant neoplasm of connective and soft tissue of pelvis, malignant neoplasm of buttock, malignant neoplasm of groin, malignant neoplasm of perineum
C22.3	Malignant neoplasm of angiosarcoma of liver, malignant neoplasm of Kupffer cell sarcoma
C22.4	Malignant neoplasm of other sarcomas of liver
C54.2	Malignant neoplasm of myometrium
C49.A	Gastrointestinal stromal tumor
C55	Malignant neoplasm of uterus, part unspecified

### Sheet: Pancreatic_cancer
Code	Code description
C25	Malignant neoplasm of pancreas
